# Prone positioning of patients with moderate hypoxia due to COVID-19: A multicenter pragmatic randomized trial [COVID-PRONE]

**DOI:** 10.1101/2021.11.05.21264590

**Authors:** M Fralick, M Colacci, L Munshi, K Venus, L Fidler, H Hussein, K Britto, R Fowler, B Da Costa, I Dhalla, R Dunbar-Yaffe, L Branfield Day, T MacMillan, J Zipursky, T Carpenter, T Tang, A Cooke, R Hensel, M Bregger, A Gordon, E Worndl, S Go, K Mandelzweig, L Castelluci, D Tamming, F Razak, AA Verma, COVID Prone Study Investigators

## Abstract

**Objectives:** To assess the effectiveness of prone positioning to reduce the risk of death or respiratory failure in non-critically ill patients hospitalized with COVID-19

**Design:** Pragmatic randomized clinical trial of prone positioning of patients hospitalized with COVID-19 across 15 hospitals in Canada and the United States from May 2020 until May 2021.

**Settings:** Patients were eligible is they had a laboratory-confirmed or a clinically highly suspected diagnosis of COVID-19, required supplemental oxygen (up to 50% fraction of inspired oxygen [FiO2]), and were able to independently prone with verbal instruction. (NCT04383613).

**Main Outcome Measures:** The primary outcome was a composite of in-hospital death, mechanical ventilation, or worsening respiratory failure defined as requiring at least 60% FiO2 for at least 24 hours. Secondary outcomes included the change in the ratio of oxygen saturation to FiO2 (S/F ratio).

**Results:** A total of 248 patients were included. The trial was stopped early on the basis of futility for the pre-specified primary outcome. The median time from hospital admission until randomization was 1 day, the median age of patients was 56 years (interquartile range [IQR] 45,65), 36% were female, and 90% of patients were receiving oxygen via nasal prongs at the time of randomization. The median time spent prone in the first 72 hours was 6 hours total (IQR 1.5,12.8) for the prone arm compared to 0 hours (0,2) in the control arm. The risk of the primary outcome was similar between the prone group (18 [14.3%] events) and the standard care group (17 [13.9%] events), odds ratio 0.92 (95% CI 0.44 to 1.92). The change in the S/F ratio after 72 hours was similar for patients randomized to prone compared to standard of care.

**Conclusion:** Among hypoxic but not critically patients with COVID-19 in hospital, a multifaceted intervention to increase prone positioning did not improve outcomes. Adherence to prone positioning was poor, despite multiple efforts. Subsequent trials of prone positioning should aim to develop strategies to improve adherence to awake prone positioning.

**What is already known on this topic:** Prone positioning is considered standard of care for mechanically ventilated patients who have severe acute respiratory distress syndrome. Recent data suggest prone positioning is beneficial for patients with COVID-19 who are requiring high flow oxygen. It is unknown of prone positioning is beneficial for patients not on high flow oxygen.

**What this study adds:** Prone positioning is generally not well tolerated and innovative approaches are needed to improve adherence. Clinical and physiologic outcomes were not improved with prone positioning among hypoxic but not critically ill patients hospitalized with COVID-19.
