## Supplementary material for "Prone positioning of patients with moderate hypoxia due to COVID-19: A multicenter pragmatic randomized trial [COVID-PRONE]": COVID Prone Study Investigators (Group Authors)

### Sheet: Sheet1
	GROUP CONTRIBUTORS
	Marcelo	Falappa	falappa@lunenfeld.ca	Sinai Health	MD
	Afsaneh	Raissi	afsaneh.raissi@unityhealth.to	Unity Health Toronto	BSc
	James	Rassos	james.rassos@unityhealth.to	Unity Health Toronto	MD MHPE
	Kieran	Quinn	kieran.quinn@mail.utoronto.ca	Sinai Health	MD PhD
	Nicole	Thompson	Nicole.thompson@northwestern.edu	Northwestern University	BA
	Jovana	Despot	jdespot@ohri.ca	Ottawa Hospital Research Institute	BA
	Amna	Ali	amna.ali@thp.ca	Trillium Health Partners	HBSc
	Martin Antonio	Romano	Martin.Romano@thp.ca	Trillium Health Partners	MD
	Laura	Walker	laura.walker2@unityhealth.to	Unity Health Toronto	MD BMSc
	Ajay	Bhasin	ajay.bhasin@nm.org	Northwestern University	MD
	Caleb	Charlebois	ccharlebois@nosm.ca	Northern Ontario School of Medicine	BSc
	Danielle	Steker	Danielle.steker@nm.org	Northwestern University	MD
	Alexi	Gosset	alexi.gosset@mail.utoronto.ca	University of Toronto	BA
	Moira	Kapral	moira.kapral@uhn.ca	University Health Network	MD MSc
	Andrew	Ahn	aahn1@mgh.harvard.edu	Harvard Medical School	MD MPH
	John	Lapp	j.lapp@queensu.ca	Queen's University	MPH
	Michael	Detsky	michael.detsky@sinaihealth.ca	Sinai Health	MD MSHP
	Lucas	Castellani	castellanil@sah.on.ca	Sault Area Hospital	MBBS
	Christine	Soong	christine.soong2@sinaihealth.ca	Sinai Health	MD MSc
